# Quantitative proteomics and phosphoproteomics of urinary extracellular vesicles define diagnostic biosignatures for Parkinson’s Disease

**DOI:** 10.1101/2022.01.18.22269096

**Authors:** Marco Hadisurya, Li Li, Kananart Kuwaranancharoen, Xiaofeng Wu, Zheng-Chi Lee, Roy N. Alcalay, Shalini Padmanabhan, W. Andy Tao, Anton Iliuk

**Affiliations:** Tymora Analytical Operations, West Lafayette, IN 47906; Department of Biochemistry, Purdue University, West Lafayette, IN 47907; School of Electrical and Computer Engineering, Purdue University, West Lafayette, IN 47907; Department of Chemistry, Purdue University, West Lafayette, IN 47907; West Lafayette Junior/Senior Highschool, West Lafayette, IN 47906; Department of Neurology, Columbia University Irving Medical Center, New York, NY 10032; The Michael J. Fox Foundation for Parkinson’s Research, New York City, NY 10163; Department of Medicinal Chemistry and Molecular Pharmacology, Purdue University, West Lafayette, IN 47907; Purdue Center for Cancer Research, Purdue University, West Lafayette, IN 4790

## Abstract

Mutations in the leucine-rich repeat kinase 2 (LRRK2) gene have been recognized as genetic risk factors for both familial and sporadic forms of Parkinson’s disease (PD). However, compared to cancer, overall lower genetic mutations contribute to the cause of PD, propelling the search for protein biomarkers for early detection of the disease. Utilizing 141 urine samples from four groups, healthy individuals (control), healthy individuals with G2019S mutation in the *LRRK2* gene (non-manifesting carrier/NMC), PD individuals without G2019S mutation (idiopathic PD/iPD), and PD individuals with G2019S mutation (LRRK2 PD), we applied a proteomics strategy to determine potential diagnostic biomarkers for PD from urinary extracellular vesicles (EVs). After efficient isolation of urinary EVs through chemical affinity followed by mass spectrometric analyses of EV peptides and enriched phosphopeptides, we identified and quantified 4,480 unique proteins and 2,682 unique phosphoproteins. We detected multiple proteins and phosphoproteins elevated in PD EVs that are known to be involved in important PD pathways, in particular the autophagy pathway, as well as neuronal cell death, neuroinflammation, and formation of amyloid fibrils. Our data revealed that LRRK2 and its Rab substrates are altered but not significant PD biomarkers. We established two panels of proteins and phosphoproteins as novel candidates for disease and risk biomarkers, and substantiated using ROC, machine learning, clinical correlation, and in-depth network analysis. Several disease biomarkers were further validated in patients with PD using parallel reaction monitoring (PRM) and immunoassay for targeted quantitation. These findings demonstrate a general strategy of utilizing biofluid EV proteome/phosphoproteome as an outstanding and non-invasive source for a wide range of disease exploration.
