## Supplementary Data 6 for "Quantitative proteomics and phosphoproteomics of urinary extracellular vesicles define diagnostic biosignatures for Parkinson’s Disease"

### Sheet: NMC vs. Control
Supplementary Data 6. NMC vs Control: Significant gene ontology for upregulated proteins in NMC vs. Control.
#term ID	term description	Observed Gene Count	background gene count	Strength	false discovery rate	matching proteins in your network (IDs)	matching proteins in your network (labels)	-log(FDR)
GO:0016137	Glycoside metabolic process	3	19	2.21	0.0151	9606.ENSP00000002165,9606.ENSP00000235835,9606.ENSP00000379680	FUCA2,AKR7A2,NAGA	1.82102

### Sheet: iPD vs. Control
Supplementary Data 6. iPD vs Control: Significant gene ontology for upregulated proteins in iPD vs. Control.
#term ID	term description	Observed Gene Count	background gene count	Strength	false discovery rate	matching proteins in your network (IDs)	matching proteins in your network (labels)	-log(FDR)
GO:0006956	Complement activation	6	54	1.6	0.00021	9606.ENSP00000223642,9606.ENSP00000263413,9606.ENSP00000313967,9606.ENSP00000354458,9606.ENSP00000356037,9606.ENSP00000356399	C5,C6,C1QB,C8A,C4BPA,CFH	3.67778
GO:0030449	Regulation of complement activation	6	56	1.58	0.00021	9606.ENSP00000223642,9606.ENSP00000263413,9606.ENSP00000313967,9606.ENSP00000354458,9606.ENSP00000356037,9606.ENSP00000356399	C5,C6,C1QB,C8A,C4BPA,CFH	3.67778
GO:0006958	Complement activation, classical pathway	5	38	1.67	0.00043	9606.ENSP00000223642,9606.ENSP00000263413,9606.ENSP00000313967,9606.ENSP00000354458,9606.ENSP00000356037	C5,C6,C1QB,C8A,C4BPA	3.36653
GO:0019835	Cytolysis	4	34	1.62	0.0081	9606.ENSP00000223642,9606.ENSP00000263413,9606.ENSP00000317674,9606.ENSP00000354458	C5,C6,APOL1,C8A	2.09151
GO:0006957	Complement activation, alternative pathway	3	13	1.91	0.0162	9606.ENSP00000223642,9606.ENSP00000354458,9606.ENSP00000356399	C5,C8A,CFH	1.79048
GO:0002253	Activation of immune response	8	385	0.87	0.0166	9606.ENSP00000223642,9606.ENSP00000263413,9606.ENSP00000313967,9606.ENSP00000324856,9606.ENSP00000354458,9606.ENSP00000356037,9606.ENSP00000356399,9606.ENSP00000417498	C5,C6,C1QB,STK11,C8A,C4BPA,CFH,MUC4	1.77989
GO:0050776	Regulation of immune response	11	896	0.64	0.0418	9606.ENSP00000223642,9606.ENSP00000263413,9606.ENSP00000297268,9606.ENSP00000310241,9606.ENSP00000313967,9606.ENSP00000324856,9606.ENSP00000354458,9606.ENSP00000356037,9606.ENSP00000356399,9606.ENSP00000365402,9606.ENSP00000417498	C5,C6,COL1A2,SLC22A13,C1QB,STK11,C8A,C4BPA,CFH,HLA-C,MUC4	1.37882

### Sheet: LRRK2 PD vs. Control
Supplementary Data 6. LRRK2 PD vs Control: Significant gene ontology for upregulated proteins in LRRK2 PD vs. Control.
#term ID	term description	Observed Gene Count	background gene count	Strength	false discovery rate	matching proteins in your network (IDs)	matching proteins in your network (labels)	-log(FDR)
GO:0009056	Catabolic process	25	2042	0.49	0.0026	9606.ENSP00000219345,9606.ENSP00000236671,9606.ENSP00000258145,9606.ENSP00000265162,9606.ENSP00000268695,9606.ENSP00000282541,9606.ENSP00000301149,9606.ENSP00000313398,9606.ENSP00000324856,9606.ENSP00000342137,9606.ENSP00000356015,9606.ENSP00000359446,9606.ENSP00000363018,9606.ENSP00000363054,9606.ENSP00000366047,9606.ENSP00000369586,9606.ENSP00000371393,9606.ENSP00000379680,9606.ENSP00000380514,…	PLA2G15,CTSD,GNS,ENPEP,GALNS,GPD1L,GPD1,FUT6,STK11,NCCRP1,ACAT2,CPN1,RPL10A,STX12,KLK6,HBE1,PGM2,NAGA,HAGH,NEDD4L,GDPD3,FAH,PSMC6,LAMP2,HAO2	2.58503
GO:0016192	Vesicle-mediated transport	22	1805	0.49	0.0097	9606.ENSP00000221957,9606.ENSP00000236671,9606.ENSP00000258145,9606.ENSP00000262262,9606.ENSP00000262428,9606.ENSP00000262646,9606.ENSP00000263246,9606.ENSP00000264601,9606.ENSP00000268695,9606.ENSP00000306361,9606.ENSP00000307275,9606.ENSP00000315997,9606.ENSP00000331342,9606.ENSP00000350199,9606.ENSP00000356905,9606.ENSP00000358921,9606.ENSP00000363054,9606.ENSP00000363868,9606.ENSP00000371393,…	PLIN3,CTSD,GNS,CD33,COTL1,RAB2A,PACSIN2,RAB17,GALNS,FGA,SCAMP3,LILRB1,RAB11FIP1,AP1B1,VNN1,ACTR1A,STX12,ABCA1,PGM2,MYO1B,LAMP2,HPR	2.01323
GO:1901575	Organic substance catabolic process	21	1750	0.48	0.0154	9606.ENSP00000219345,9606.ENSP00000236671,9606.ENSP00000258145,9606.ENSP00000265162,9606.ENSP00000268695,9606.ENSP00000282541,9606.ENSP00000301149,9606.ENSP00000313398,9606.ENSP00000342137,9606.ENSP00000356015,9606.ENSP00000359446,9606.ENSP00000363018,9606.ENSP00000371393,9606.ENSP00000379680,9606.ENSP00000380514,9606.ENSP00000383199,9606.ENSP00000384363,9606.ENSP00000385080,9606.ENSP00000401802,…	PLA2G15,CTSD,GNS,ENPEP,GALNS,GPD1L,GPD1,FUT6,NCCRP1,ACAT2,CPN1,RPL10A,PGM2,NAGA,HAGH,NEDD4L,GDPD3,FAH,PSMC6,LAMP2,HAO2	1.81248
GO:1901136	Carbohydrate derivative catabolic process	7	183	0.98	0.0337	9606.ENSP00000258145,9606.ENSP00000268695,9606.ENSP00000282541,9606.ENSP00000301149,9606.ENSP00000342137,9606.ENSP00000371393,9606.ENSP00000379680	GNS,GALNS,GPD1L,GPD1,NCCRP1,PGM2,NAGA	1.47237
GO:0008152	Metabolic process	52	8298	0.2	0.0358	9606.ENSP00000215838,9606.ENSP00000218230,9606.ENSP00000219345,9606.ENSP00000236671,9606.ENSP00000258145,9606.ENSP00000262646,9606.ENSP00000265162,9606.ENSP00000265403,9606.ENSP00000265431,9606.ENSP00000268695,9606.ENSP00000278559,9606.ENSP00000282541,9606.ENSP00000291527,9606.ENSP00000297185,9606.ENSP00000301149,9606.ENSP00000306361,9606.ENSP00000311746,9606.ENSP00000313398,9606.ENSP00000315997,…	TCN2,PCSK1N,PLA2G15,CTSD,GNS,RAB2A,ENPEP,UGT2B10,CALB1,GALNS,CAPN5,GPD1L,TFF1,HSPA9,GPD1,FGA,KLK10,FUT6,LILRB1,STK11,IDH2,EIF5A,UGP2,HNRNPA1,NCCRP1,ACAT2,VNN1,CPN1,SEMG1,RPL10A,STX12,ABCA1,MAP3K19,KLK6,HBE1,TGM3,PGM2,NYNRIN,NAGA,HAGH,NEDD4L,GDPD3,FAH,PTGR1,SELENBP1,PSMC6,LAMP2,ALDH3A1,MUC4,HPR,PTGR2,HAO2	1.44612
GO:0044248	Cellular catabolic process	20	1758	0.46	0.0358	9606.ENSP00000219345,9606.ENSP00000258145,9606.ENSP00000265162,9606.ENSP00000268695,9606.ENSP00000324856,9606.ENSP00000342137,9606.ENSP00000356015,9606.ENSP00000359446,9606.ENSP00000363018,9606.ENSP00000363054,9606.ENSP00000369586,9606.ENSP00000371393,9606.ENSP00000379680,9606.ENSP00000380514,9606.ENSP00000383199,9606.ENSP00000384363,9606.ENSP00000385080,9606.ENSP00000401802,9606.ENSP00000408411,…	PLA2G15,GNS,ENPEP,GALNS,STK11,NCCRP1,ACAT2,CPN1,RPL10A,STX12,HBE1,PGM2,NAGA,HAGH,NEDD4L,GDPD3,FAH,PSMC6,LAMP2,HAO2	1.44612

### Sheet: LRRK2 PD vs. NMC
Supplementary Data 6. LRRK2 PD vs NMC: Significant gene ontology for upregulated proteins in LRRK2 PD vs. NMC.
#term ID	term description	Observed Gene Count	background gene count	Strength	false discovery rate	matching proteins in your network (IDs)	matching proteins in your network (labels)	-log(FDR)
GO:0044419	Interspecies interaction between organisms	17	1899	0.54	0.0464	9606.ENSP00000261023,9606.ENSP00000294728,9606.ENSP00000296503,9606.ENSP00000298510,9606.ENSP00000315997,9606.ENSP00000341826,9606.ENSP00000343957,9606.ENSP00000349078,9606.ENSP00000350199,9606.ENSP00000355124,9606.ENSP00000355658,9606.ENSP00000356905,9606.ENSP00000357691,9606.ENSP00000359609,9606.ENSP00000360609,9606.ENSP00000477781,9606.ENSP00000484056	ITGAV,VCAM1,HMGB2,PRDX3,LILRB1,HNRNPA1,IFNAR2,FDPS,AP1B1,KRT19,TRIM17,VNN1,S100A14,LMBRD1,HSP90AB1,TPT1,ZCCHC3	1.33348

### Sheet: LRRK2 PD vs. iPD
Supplementary Data 6. LRRK2 PD vs IPD: Significant gene ontology for upregulated proteins in LRRK2 PD vs. iPD.
#term ID	term description	Observed Gene Count	background gene count	Strength	false discovery rate	matching proteins in your network (IDs)	matching proteins in your network (labels)	-log(FDR)
GO:0050839	Cell adhesion molecule binding	11	538	0.7	0.0385	9606.ENSP00000245932,9606.ENSP00000263946,9606.ENSP00000294728,9606.ENSP00000299106,9606.ENSP00000301607,9606.ENSP00000304669,9606.ENSP00000340989,9606.ENSP00000376132,9606.ENSP00000381581,9606.ENSP00000402060,9606.ENSP00000425587	VASP,PKP1,VCAM1,JAM3,EVPL,CTNNA1,SFN,MYO1B,LCP1,PVR,EXOC3	1.41454
hsa04142	Lysosome	7	126	1.14	0.00036	9606.ENSP00000236671,9606.ENSP00000258145,9606.ENSP00000261304,9606.ENSP00000314508,9606.ENSP00000350199,9606.ENSP00000414904,9606.ENSP00000479606	CTSD,GNS,GALC,GBA,AP1B1,CTSO,CLTC	3.4437
hsa04670	Leukocyte transendothelial migration	5	109	1.06	0.0162	9606.ENSP00000245932,9606.ENSP00000294728,9606.ENSP00000299106,9606.ENSP00000304669,9606.ENSP00000395708	VASP,VCAM1,JAM3,CTNNA1,RAPGEF3	1.79048
HSA-1280218	Adaptive Immune System	13	743	0.64	0.0201	9606.ENSP00000236671,9606.ENSP00000245932,9606.ENSP00000262262,9606.ENSP00000294728,9606.ENSP00000315997,9606.ENSP00000350199,9606.ENSP00000358921,9606.ENSP00000383199,9606.ENSP00000395708,9606.ENSP00000401802,9606.ENSP00000402060,9606.ENSP00000414904,9606.ENSP00000479606	CTSD,VASP,CD33,VCAM1,LILRB1,AP1B1,ACTR1A,NEDD4L,RAPGEF3,PSMC6,PVR,CTSO,CLTC	1.6968
HSA-168256	Immune System	21	1956	0.42	0.0264	9606.ENSP00000236671,9606.ENSP00000245932,9606.ENSP00000258145,9606.ENSP00000262262,9606.ENSP00000263946,9606.ENSP00000266557,9606.ENSP00000294728,9606.ENSP00000315997,9606.ENSP00000350199,9606.ENSP00000355658,9606.ENSP00000356905,9606.ENSP00000358921,9606.ENSP00000381581,9606.ENSP00000383199,9606.ENSP00000389026,9606.ENSP00000395708,9606.ENSP00000401802,9606.ENSP00000402060,9606.ENSP00000408411,…	CTSD,VASP,GNS,CD33,PKP1,CD27,VCAM1,LILRB1,AP1B1,TRIM17,VNN1,ACTR1A,LCP1,NEDD4L,CRISP3,RAPGEF3,PSMC6,PVR,LAMP2,CTSO,CLTC	1.5784
