## Supplementary Data 7 for "Quantitative proteomics and phosphoproteomics of urinary extracellular vesicles define diagnostic biosignatures for Parkinson’s Disease"

### Sheet: Discovery Experiment
Supplementary Data 7. Discovery Experiment: The complete information of cohort demographics and clinical characteristics for all 82 patients.
Categories	Patient	Age Range	Gender	Duration	MoCA	UPDRS III
Control	1	66-70	Female	NULL	28	0
	2	61-65	Female	NULL	28	0
	3	61-65	Female	NULL	27	0
	4	56-60	Female	NULL	29	0
	5	81-85	Male	NULL	24	4
	6	76-80	Male	NULL	27	0
	7	81-85	Male	NULL	26	1
	8	66-70	Female	NULL	28	0
	9	66-70	Male	NULL	28	3
	10	71-75	Male	NULL	30	1
	11	76-80	Male	NULL	26	5
	12	61-65	Female	NULL	28	0
	13	71-75	Male	NULL	28	0
	14	61-65	Male	NULL	29	0
	15	66-70	Male	NULL	27	1
	16	66-70	Female	NULL	24	1
	17	76-80	Male	NULL	27	4
	18	56-60	Female	NULL	28	0
	19	61-65	Male	NULL	30	0
	20	66-70	Female	NULL	30	0
	21	66-70	Female	NULL	29	4
NMC	22	36-40	Male	NULL	28	1
	23	61-65	Female	NULL	29	0
	24	61-65	Female	NULL	29	3
	25	61-65	Male	NULL	29	0
	26	61-65	Female	NULL	27	1
	27	51-55	Male	NULL	30	2
	28	66-70	Male	NULL	28	0
	29	66-70	Male	NULL	28	0
	30	41-45	Female	NULL	30	2
	31	66-70	Female	NULL	27	2
	32	36-40	Male	NULL	30	0
	33	61-65	Male	NULL	29	0
	34	81-85	Female	NULL	27	0
iPD	35	71-75	Male	1	23	7
	36	71-75	Male	10	28	14
	37	81-85	Male	17	25	37
	38	56-60	Male	8	27	38
	39	51-55	Male	12	28	12
	40	71-75	Male	11	26	18
	41	61-65	Male	0	28	8
	42	66-70	Male	4	30	17
	43	76-80	Female	4	27	14
	44	51-55	Female	10	27	5
	45	61-65	Male	7	28	7
	46	71-75	Male	3	23	15
	47	46-50	Male	10	27	6
	48	41-45	Female	18	28	8
	49	66-70	Male	3	28	8
	50	71-75	Male	6	28	32
	51	61-65	Male	2	27	17
	52	66-70	Female	1	25	6
	53	66-70	Female	12	30	9
	54	71-75	Female	10	30	33
	55	61-65	Female	0	28	8
	56	71-75	Female	13	27	27
	57	66-70	Female	7	29	32
	58	56-60	Female	7	28	23
	59	71-75	Female	9	27	23
	60	51-55	Female	10	27	22
	61	71-75	Male	7	27	25
	62	76-80	Male	1	25	18
LRRK2 PD	63	61-65	Male	10	NULL	24.5
	64	86-90	Female	7	22	27
	65	61-65	Male	8	24	19
	66	81-85	Male	NULL	8	22
	67	66-70	Female	3	29	16
	68	71-75	Female	13	30	14
	69	61-65	Female	10	27	15
	70	61-65	Male	26	28	29
	71	76-80	Male	21	28	28
	72	76-80	Female	10	23	14
	73	76-80	Male	15	25	31
	74	56-60	Female	11	29	9
	75	61-65	Male	18	29	23
	76	61-65	Female	5	30	11
	77	66-70	Female	24	26	1
	78	76-80	Male	10	27	20
	79	66-70	Male	15	28	15
	80	76-80	Female	11	25	30
	81	56-60	Male	21	29	53
	82	56-60	Male	1	30	21

### Sheet: PRM Experiment
Supplementary Data 7. PRM Experiment: The complete information of cohort demographics and clinical characteristics for all 36 patients.
Categories	Patient	Age Range	Gender	Duration	MoCA	UPDRS III
Control	1	66-70	Female	NULL	29	1
	2	56-60	Male	NULL	30	8
	3	56-60	Female	NULL	29	0
	4	66-70	Male	NULL	27	0
	5	46-50	Female	NULL	29	0
	6	71-75	Male	NULL	30	0
	7	76-80	Female	NULL	20	3
	8	76-80	Male	NULL	26	2
	9	61-65	Female	NULL	30	0
	10	41-45	Female	NULL	29	0
	11	51-55	Female	NULL	27	0
NMC	12	41-45	Female	NULL	30	0
	13	56-60	Male	NULL	22	0
iPD	14	56-60	Female	1	21	19
	15	46-50	Male	0	29	20
	16	61-65	Male	1	26	18
	17	66-70	Male	9	27	9
	18	61-65	Female	0	29	12
	19	61-65	Male	NULL	26	10
	20	56-60	Male	6	30	29
	21	66-70	Male	2	24	29
	22	51-55	Male	0	28	12
	23	61-65	Female	4	26	0
	24	56-60	Male	NULL	24	13
	25	36-40	Male	1	0	0
	26	71-75	Male	5	23	25
	27	66-70	Male	16	27	6.5
	28	36-40	Male	3	25	11
	29	46-50	Male	9	25	26
	30	76-80	Male	7	30	20
	31	71-75	Male	13	29	11
	32	56-60	Male	12	24	0
	33	61-65	Male	3	25	12
LRRK2 PD	34	66-70	Male	15	26	28
	35	81-85	Male	10	23	7
	36	76-80	Male	3	25	13

### Sheet: Immunoassay Experiment
Supplementary Data 7. Immunoassay Experiment: The complete information of cohort demographics and clinical characteristics for all 20 patients.
Categories	Patient	Age Range	Gender	Duration	MoCA	UPDRS III
Control	1	56-60	Male	NULL	30	8
	2	56-60	Female	NULL	29	0
	3	66-70	Male	NULL	27	0
	4	46-50	Female	NULL	29	0
	5	71-75	Male	NULL	30	0
	6	76-80	Female	NULL	20	3
	7	76-80	Male	NULL	26	2
	8	61-65	Female	NULL	30	0
	9	41-45	Female	NULL	29	0
	10	51-55	Female	NULL	27	0
PD	11	66-70	Male	9	27	9
	12	61-65	Female	0	29	12
	13	61-65	Male	NULL	26	10
	14	46-50	Male	9	25	26
	15	76-80	Male	7	30	20
	16	71-75	Male	13	29	11
	17	66-70	Male	5	26	26
	18	81-85	Male	10	23	7
	19	76-80	Male	3	25	13
	20	61-65	Male	24	30	28
