## Supplementary Data 8 for "Quantitative proteomics and phosphoproteomics of urinary extracellular vesicles define diagnostic biosignatures for Parkinson’s Disease"

### Sheet: Circos Plot
Supplementary Data 8. Circos plot data containing the protein list and their respective gene ontology.
node1	node2	Group1	Group2	Flow
CAB39L	PRKAB1	AMPK Signaling Pathway	AMPK Signaling Pathway	1
CAB39L	STRADB	AMPK Signaling Pathway	AMPK Signaling Pathway	1
CAB39L	PRKAG1	AMPK Signaling Pathway	AMPK Signaling Pathway	1
STK11	CAB39L	AMPK Signaling Pathway	AMPK Signaling Pathway	1
CAT	ECH1	Protein Targeting to Peroxisome	Protein Targeting to Peroxisome	1
KPNB1	CEP290	Leukocyte Activation	Leukocyte Activation	1
CEP290	CTSZ	Leukocyte Activation	Leukocyte Activation	1
PRKACA	CEP290	Parkinson's Disease	Leukocyte Activation	1
CEP290	HSP90AA1	Leukocyte Activation	Leukocyte Activation	1
CEP290	GGH	Leukocyte Activation	Leukocyte Activation	1
CEP290	LYZ	Leukocyte Activation	Leukocyte Activation	1
EPHX2	UBE2D2	Protein Targeting to Peroxisome	Protein Targeting to Peroxisome	1
EPHX2	RPS27A	Protein Targeting to Peroxisome	Protein Targeting to Peroxisome	1
EPHX2	CAT	Protein Targeting to Peroxisome	Protein Targeting to Peroxisome	1
EPHX2	ECH1	Protein Targeting to Peroxisome	Protein Targeting to Peroxisome	1
IDE	EPHX2	Protein Targeting to Peroxisome	Protein Targeting to Peroxisome	1
EPHX2	IDH1	Protein Targeting to Peroxisome	Protein Targeting to Peroxisome	1
GGH	CTSZ	Leukocyte Activation	Leukocyte Activation	1
GSTK1	RPS27A	Protein Targeting to Peroxisome	Protein Targeting to Peroxisome	1
GSTK1	ECH1	Protein Targeting to Peroxisome	Protein Targeting to Peroxisome	1
GSTK1	GGH	Protein Targeting to Peroxisome	Leukocyte Activation	1
GSTK1	UBE2D2	Protein Targeting to Peroxisome	Protein Targeting to Peroxisome	1
GSTK1	IDH1	Protein Targeting to Peroxisome	Protein Targeting to Peroxisome	1
GSTK1	EPHX2	Protein Targeting to Peroxisome	Protein Targeting to Peroxisome	1
IDE	GSTK1	Protein Targeting to Peroxisome	Protein Targeting to Peroxisome	1
GSTK1	CAT	Protein Targeting to Peroxisome	Protein Targeting to Peroxisome	1
HAO2	GSTK1	Protein Targeting to Peroxisome	Protein Targeting to Peroxisome	1
HAO2	ECH1	Protein Targeting to Peroxisome	Protein Targeting to Peroxisome	1
IDE	HAO2	Protein Targeting to Peroxisome	Protein Targeting to Peroxisome	1
HAO2	RPS27A	Protein Targeting to Peroxisome	Protein Targeting to Peroxisome	1
HAO2	CAT	Protein Targeting to Peroxisome	Protein Targeting to Peroxisome	1
HAO2	UBE2D2	Protein Targeting to Peroxisome	Protein Targeting to Peroxisome	1
HAO2	EPHX2	Protein Targeting to Peroxisome	Protein Targeting to Peroxisome	1
HAO2	IDH1	Protein Targeting to Peroxisome	Protein Targeting to Peroxisome	1
HNRNPA1	PCBP1	mRNA Splicing	mRNA Splicing	1
PRKACA	HSP90AA1	Parkinson's Disease	Leukocyte Activation	1
HSP90AA1	RPS27A	Leukocyte Activation	Protein Targeting to Peroxisome	1
STK11	HSP90AA1	AMPK Signaling Pathway	Leukocyte Activation	1
HSPA8	CTSZ	mRNA Splicing	Leukocyte Activation	1
HSPA8	XAB2	mRNA Splicing	mRNA Splicing	1
HSPA8	HSP90AA1	mRNA Splicing	Leukocyte Activation	1
HSPA8	PCBP1	mRNA Splicing	mRNA Splicing	1
HNRNPA1	HSPA8	mRNA Splicing	mRNA Splicing	1
HSPA8	RPS27A	mRNA Splicing	Protein Targeting to Peroxisome	1
VDAC1	IDE	Parkinson's Disease	Protein Targeting to Peroxisome	1
IDE	CAT	Protein Targeting to Peroxisome	Protein Targeting to Peroxisome	1
IDE	ECH1	Protein Targeting to Peroxisome	Protein Targeting to Peroxisome	1
IDH1	CAT	Protein Targeting to Peroxisome	Protein Targeting to Peroxisome	1
IDH1	LYZ	Protein Targeting to Peroxisome	Leukocyte Activation	1
IDH1	UBE2D2	Protein Targeting to Peroxisome	Protein Targeting to Peroxisome	1
IDE	IDH1	Protein Targeting to Peroxisome	Protein Targeting to Peroxisome	1
IDH1	GGH	Protein Targeting to Peroxisome	Leukocyte Activation	1
IDH1	RPS27A	Protein Targeting to Peroxisome	Protein Targeting to Peroxisome	1
IDH1	ECH1	Protein Targeting to Peroxisome	Protein Targeting to Peroxisome	1
KPNB1	GGH	Leukocyte Activation	Leukocyte Activation	1
KPNB1	CTSZ	Leukocyte Activation	Leukocyte Activation	1
KPNB1	LYZ	Leukocyte Activation	Leukocyte Activation	1
LYZ	GGH	Leukocyte Activation	Leukocyte Activation	1
LYZ	CTSZ	Leukocyte Activation	Leukocyte Activation	1
PRKAB1	STRADB	AMPK Signaling Pathway	AMPK Signaling Pathway	1
PRKACA	STRADB	Parkinson's Disease	AMPK Signaling Pathway	1
PRKAG1	STRADB	AMPK Signaling Pathway	AMPK Signaling Pathway	1
PRKAG1	PRKAB1	AMPK Signaling Pathway	AMPK Signaling Pathway	1
IDE	RPS27A	Protein Targeting to Peroxisome	Protein Targeting to Peroxisome	1
RPS27A	CAT	Protein Targeting to Peroxisome	Protein Targeting to Peroxisome	1
VDAC1	RPS27A	Parkinson's Disease	Protein Targeting to Peroxisome	1
RPS27A	ECH1	Protein Targeting to Peroxisome	Protein Targeting to Peroxisome	1
PRKACA	STK11	Parkinson's Disease	AMPK Signaling Pathway	1
STK11	PRKAB1	AMPK Signaling Pathway	AMPK Signaling Pathway	1
STK11	PRKAG1	AMPK Signaling Pathway	AMPK Signaling Pathway	1
STK11	STRADB	AMPK Signaling Pathway	AMPK Signaling Pathway	1
UBE2D2	CAT	Protein Targeting to Peroxisome	Protein Targeting to Peroxisome	1
IDE	UBE2D2	Protein Targeting to Peroxisome	Protein Targeting to Peroxisome	1
UBE2D2	ECH1	Protein Targeting to Peroxisome	Protein Targeting to Peroxisome	1
UBE2D2	RPS27A	Protein Targeting to Peroxisome	Protein Targeting to Peroxisome	1
VDAC2	VDAC1	Parkinson's Disease	Parkinson's Disease	1
VDAC2	IDE	Parkinson's Disease	Protein Targeting to Peroxisome	1
VDAC3	VDAC2	Parkinson's Disease	Parkinson's Disease	1
VDAC3	VDAC1	Parkinson's Disease	Parkinson's Disease	1
VDAC3	IDE	Parkinson's Disease	Protein Targeting to Peroxisome	1
HNRNPA1	XAB2	mRNA Splicing	mRNA Splicing	1
XAB2	PCBP1	mRNA Splicing	mRNA Splicing	1
XAB2	RPS27A	mRNA Splicing	Protein Targeting to Peroxisome	1
