## Supplementary Data 9 for "Quantitative proteomics and phosphoproteomics of urinary extracellular vesicles define diagnostic biosignatures for Parkinson’s Disease"

### Sheet: Disease Markers
Supplementary Data 9. Disease Markers: The IPA analysis of the protein disease markers.
From Molecule(s)	Relationship Type	To Molecule(s)
APOE	activation	APP
APOE	activation	P38 MAPK
APOE	causation	Formation of amyloid fibrils
APOE	causation	Neuronal cell death
APOE	expression	APP
APOE	localization	APP
APOE	molecular cleavage	APP
APOE	phosphorylation	APP
APOE	phosphorylation	P38 MAPK
APOE	protein-protein interactions	APP
APP	activation	P38 MAPK
APP	causation	Autophagy
APP	causation	Formation of amyloid fibrils
APP	causation	Neuroinflammation
APP	causation	Neuronal cell death
APP	correlation	Parkinson's disease
APP	expression	APOE
APP	expression	HNRNPA1
APP	expression	IDE
APP	expression	IL1B
APP	expression	KPNB1
APP	localization	APOE
APP	localization	IDE
APP	localization	IL1B
APP	molecular cleavage	APOE
APP	phosphorylation	P38 MAPK
APP	protein-protein interactions	APOE
APP	protein-protein interactions	HNRNPA1
APP	protein-protein interactions	IDE
APP	protein-protein interactions	IL1B
APP	regulation of binding	APOE
HNF4A	expression	APOE
HNF4A	expression	APP
HNF4A	expression	FUT6
HNF4A	protein-DNA interactions	FUT6
HNF4A	protein-DNA interactions	KPNB1
HNRNPA1	protein-DNA interactions	APP
HNRNPA1	protein-protein interactions	APP
IDE	causation	Formation of amyloid fibrils
IDE	causation	Neuronal cell death
IDE	expression	APP
IDE	localization	APP
IDE	molecular cleavage	APP
IDE	protein-protein interactions	APP
IL1B	activation	APP
IL1B	causation	Autophagy
IL1B	causation	Neuroinflammation
IL1B	causation	Neuronal cell death
IL1B	correlation	Parkinson's disease
IL1B	expression	APP
IL1B	localization	APP
IL1B	molecular cleavage	APP
IL1B	protein-protein interactions	APP
IL1B	regulation of binding	APP
LRRK2	activation	MAPT
LRRK2	causation	Autophagy
LRRK2	causation	Neuroinflammation
LRRK2	causation	Neuronal cell death
LRRK2	causation	Parkinson's disease
LRRK2	correlation	Parkinson's disease
LRRK2	expression	IL1B
LRRK2	phosphorylation	MAPT
LRRK2	protein-protein interactions	APP
LRRK2	protein-protein interactions	MAPT
MAOB	causation	Neuronal cell death
MAOB	causation	Parkinson's disease
MAOB	correlation	Parkinson's disease
MAP2K1	causation	Autophagy
MAP2K1	protein-protein interactions	KPNB1
MAPK1	activation	P38 MAPK
MAPK1	expression	MAOB
MAPK1	expression	P38 MAPK
MAPK1	protein-protein interactions	P38 MAPK
MAPK1	transcription	MAOB
MAPT	causation	Autophagy
MAPT	causation	Neuroinflammation
MAPT	causation	Neuronal cell death
MAPT	protein-protein interactions	LRRK2
P38 MAPK	activation	HNRNPA1
P38 MAPK	activation	NEU1
P38 MAPK	causation	Autophagy
P38 MAPK	causation	Neuronal cell death
P38 MAPK	localization	APP
P38 MAPK	localization	HNRNPA1
P38 MAPK	membership	MAPK1
P38 MAPK	phosphorylation	HNRNPA1
P38 MAPK	protein-protein interactions	MAPK1
PARK7	causation	Neuronal cell death
PARK7	causation	Parkinson's disease
PARK7	correlation	Parkinson's disease
PARK7	protein-protein interactions	HNRNPA1
PARK7	protein-protein interactions	LRRK2
PCSK1N	causation	Neuronal cell death
PCSK1N	protein-protein interactions	APOE
PLA2G4A	causation	Autophagy
PLA2G4A	causation	Neuronal cell death
STK11	causation	Autophagy
STK11	protein-protein interactions	APP
hydrogen peroxide	causation	Neuronal cell death
hydrogen peroxide	expression	LTB4R

### Sheet: Risk Markers
Supplementary Data 9. Risk Markers: The IPA analysis of protein risk markers.
From Molecule(s)	Relationship Type	To Molecule(s)
ADAM10	activation	EGFR
ADAM10	expression	FKBP15
ADAM10	protein-protein interactions	EGFR
ADAM10	transcription	EGFR
ALPL	expression	SPP1
ALPL	localization	SPP1
APOE	causation	Parkinson's disease
APOE	correlation	Parkinson's disease
APOE	expression	ADAM10
APOE	localization	APOM
APOE	regulation of binding	APOM
APOM	expression	cholesterol
CDKN1B	expression	cholesterol
EEF1A1	correlation	Parkinson's disease
EEF1A1	protein-protein interactions	ALPL
EGFR	protein-protein interactions	ADAM10
EGFR	protein-protein interactions	EEF1A1
HNF4A	expression	APOM
HNF4A	expression	HSPA8
HNF4A	expression	SPP1
HNF4A	protein-DNA interactions	ALDH1L1
HNF4A	protein-DNA interactions	APOM
HNF4A	transcription	APOM
HSPA8	protein-protein interactions	CDKN1B
HSPA8	protein-protein interactions	EEF1A1
HSPA8	protein-protein interactions	EGFR
LRRK2	causation	Parkinson's disease
LRRK2	correlation	Parkinson's disease
LRRK2	protein-protein interactions	HSPA8
MAOB	causation	Parkinson's disease
MAOB	correlation	Parkinson's disease
MAP2K1	expression	ALDH1L1
MAP2K1	expression	MAOB
MAP2K1	protein-protein interactions	HSPA8
MAP2K1	transcription	MAOB
RECK	activation	EGFR
RECK	expression	CDKN1B
RECK	expression	EGFR
SPP1	correlation	Parkinson's disease
cholesterol	correlation	Parkinson's disease
