## Supplementary Data 10 for "Quantitative proteomics and phosphoproteomics of urinary extracellular vesicles define diagnostic biosignatures for Parkinson’s Disease"

### Sheet: GPCR MAPK
Supplementary Data 10. GPCR MAPK: The String analysis of PLA2G4A and LTB4R phosphoproteins in their involvement in GPCR and MAPK signaling pathways.
Gene_Symbol	Phospho	Signaling	Significant
TAOK3	Yes	MAPK
PPM1A		MAPK
HSPA8	Yes	MAPK
RRAS2	Yes	MAPK
LRRK2	Yes	LRRK2
CALM1		GPCR
ANXA1	Yes	GPCR
LTB4R	Yes	GPCR	Yes
C5		GPCR
TAC3		GPCR
RRAS	Yes	MAPK
MAPT	Yes	MAPK
RHOB		GPCR
RAP1B		MAPK
GNA13		GPCR
PRKCA	Yes	GPCR/MAPK
PPP2R1A		GPCR
PPP1CA		GPCR
PLA2G4A	Yes	GPCR/MAPK	Yes
F2		GPCR
KNG1	Yes	GPCR
GNA12		GPCR/MAPK
IL1B	Yes	MAPK
MAPK14	Yes	MAPK
AGT		GPCR
EDN1	Yes	GPCR
RHOC		GPCR
RAC2		MAPK
KALRN	Yes	GPCR
RAP1A		MAPK
RAC1		MAPK
MAPK3	Yes	GPCR/MAPK
MAP2K2	Yes	MAPK
MAPK1	Yes	GPCR/MAPK
GNAS		GPCR
MAP2K1		MAPK
TRIO	Yes	GPCR
RHOA		GPCR
GNAQ		GPCR
APOE	Yes	GPCR
APP	Yes	GPCR
ARHGEF7	Yes	GPCR
HRAS		GPCR/MAPK
GNA11		GPCR
KRAS		GPCR/MAPK
NRAS		GPCR/MAPK
PRKAR2A	Yes	GPCR
PRKAR2B	Yes	GPCR
PRKACA		GPCR/MAPK
PRKAR1A	Yes	GPCR
GNAI2		GPCR
GNAI3		GPCR
PAK1	Yes	MAPK
CDC42		MAPK
GNG7		GPCR
GNAI1		GPCR
GNB2		GPCR
GNG5		GPCR
GNG12	Yes	GPCR/MAPK
GNB1		GPCR

### Sheet: Lysosome
Supplementary Data 10. Lysosome: The String analysis of NEU1 phosphoproteins in their involvement in lysosomal regulation.
Gene_Symbol	Phospho	Signaling	Significant
PLA2G15		Lysosomal Regulation
SLC17A5	Yes	Lysosomal Regulation
EEF1A1	Yes	Lysosomal Regulation
PPT2		Lysosomal Regulation
PPT1		Lysosomal Regulation
ORM2		Lysosomal Regulation
LAMP2		Lysosomal Regulation
RAB12	Yes	Lysosomal Regulation
SQSTM1	Yes	Lysosomal Regulation
GGH		Lysosomal Regulation
RAB27A		Lysosomal Regulation
FRK	Yes	Lysosomal Regulation
ARSB		Lysosomal Regulation
LRRK2	Yes	Lysosomal Regulation
VPS35		Lysosomal Regulation
IL1B	Yes	Lysosomal Regulation
TOLLIP		Lysosomal Regulation
ANXA2	Yes	Lysosomal Regulation
ANXA1	Yes	Lysosomal Regulation
LAMP1		Lysosomal Regulation
GBA		Lysosomal Regulation
LYZ		Lysosomal Regulation
DYNC1H1		Lysosomal Regulation
CAP1	Yes	Lysosomal Regulation
ACTR2		Lysosomal Regulation
ARG1		Lysosomal Regulation
RETN		Lysosomal Regulation
LYN	Yes	Lysosomal Regulation
MTOR	Yes	Lysosomal Regulation
CLTC		Lysosomal Regulation
GALC		Lysosomal Regulation
CTSZ		Lysosomal Regulation
CTSD	Yes	Lysosomal Regulation
GRN	Yes	Lysosomal Regulation
GLA		Lysosomal Regulation
ARSA		Lysosomal Regulation
MAPK1	Yes	Lysosomal Regulation
GALNS		Lysosomal Regulation
SRC	Yes	Lysosomal Regulation
VCP	Yes	Lysosomal Regulation
BPI		Lysosomal Regulation
FUCA2		Lysosomal Regulation
FUCA1		Lysosomal Regulation
NEU1	Yes	Lysosomal Regulation	Yes
RAP1B		Lysosomal Regulation
RAB7A		Lysosomal Regulation
RAB5C		Lysosomal Regulation
GLB1		Lysosomal Regulation
CTSA		Lysosomal Regulation
HEXB		Lysosomal Regulation
HEXA		Lysosomal Regulation
MPO		Lysosomal Regulation
ELANE		Lysosomal Regulation
CAT		Lysosomal Regulation
SOD1		Lysosomal Regulation
TUBB		Lysosomal Regulation
TUBB4B		Lysosomal Regulation
HSP90AB1	Yes	Lysosomal Regulation
HSP90AA1	Yes	Lysosomal Regulation
HSPA8	Yes	Lysosomal Regulation
NCF1	Yes	Lysosomal Regulation
NCF2	Yes	Lysosomal Regulation
