## Supplementary Data 11 for "Quantitative proteomics and phosphoproteomics of urinary extracellular vesicles define diagnostic biosignatures for Parkinson’s Disease"

### Sheet: Phospho-Disease Markers
Supplementary Data 11. Disease Markers: The IPA analysis of the phosphoprotein disease markers related to the autophagy pathway.
From Molecule(s)	Relationship Type	To Molecule(s)
APOH	activation	P38 MAPK
APOH	localization	cholesterol
APOH	phosphorylation	P38 MAPK
APP	activation	P38 MAPK
APP	activation	PLA2G4A
APP	causation	Autophagy
APP	phosphorylation	P38 MAPK
APP	protein-protein interactions	PLA2G4A
APP	regulation of binding	PLA2G4A
APP	translocation	PLA2G4A
CAMP	activation	P38 MAPK
CAMP	causation	Autophagy
CAMP	phosphorylation	P38 MAPK
CAMP	transcription	P38 MAPK
DTD1	expression	TICRR
DTD1	protein-protein interactions	TICRR
KRAS	activation	P38 MAPK
KRAS	causation	Autophagy
KRAS	expression	EEF1A1
KRAS	phosphorylation	P38 MAPK
KRAS	protein-protein interactions	DTD1
KRAS	protein-protein interactions	EEF1A1
LDL-cholesterol	causation	Autophagy
LDL-cholesterol	localization	cholesterol
LTB4R	activation	RAC1
LTB4R	localization	CAMP
NEU1	expression	LDL-cholesterol
NEU1	expression	cholesterol
NEU1	protein-protein interactions	APOH
NEU1	protein-protein interactions	EEF1A1
P38 MAPK	activation	PLA2G4A
P38 MAPK	activation	RAC1
P38 MAPK	causation	Autophagy
P38 MAPK	expression	PLA2G4A
P38 MAPK	localization	APP
P38 MAPK	phosphorylation	PLA2G4A
P38 MAPK	phosphorylation	RAC1
PAK1	activation	P38 MAPK
PAK1	activation	RAC1
PAK1	protein-protein interactions	RAC1
PLA2G4A	activation	P38 MAPK
PLA2G4A	causation	Autophagy
PLA2G4A	protein-protein interactions	APP
RAC1	activation	P38 MAPK
RAC1	activation	PAK1
RAC1	expression	P38 MAPK
RAC1	expression	PAK1
RAC1	localization	PAK1
RAC1	phosphorylation	P38 MAPK
RAC1	phosphorylation	PAK1
RAC1	protein-protein interactions	EEF1A1
RAC1	protein-protein interactions	PAK1
RAC1	regulation of binding	PAK1
TICRR	expression	DTD1
TICRR	protein-protein interactions	APP
TICRR	protein-protein interactions	DTD1
cholesterol	activation	NEU1
cholesterol	causation	Autophagy
