## Supplementary Data 14 for "Quantitative proteomics and phosphoproteomics of urinary extracellular vesicles define diagnostic biosignatures for Parkinson’s Disease"

### Sheet: Proteins
Supplementary Data 14. The list of all overlapping proteins in Supplementary Fig. 9a.
NMC and LRRK2 PD Overlap		iPD and LRRK2 PD Overlap		NMC and iPD Overlap		NMC, iPD, and LRRK2 PD Overlap
Accession	Gene_Symbol	Accession	Gene_Symbol	Accession	Gene_Symbol	Accession	Gene_Symbol
Q14112-1	NID2	Q08188	TGM3	O75891-3	ALDH1L1	Q15848	ADIPOQ
Q99102-1	MUC4	O95477	ABCA1	Q309B1-1	TRIM16L	Q9H0T7	RAB17
Q9H3R2	MUC13	Q9UHG2	PCSK1N	P0CG43	FAM157C;LOC100132055;LOC100996541	Q56UN5-1	MAP3K19
O95398	RAPGEF3	P09651-1	HNRNPA1	P05186-1	ALPL	P09923	ALPI
P02747	C1QC	Q9Y226-1	SLC22A13	Q9BXJ7-1	AMN	A6NGY3	C5orf52
O60645	EXOC3	P51993-1	FUT6	P15309-1	ACPP	Q96S96	PEBP4
Q9NZL9	MAT2B	P62701	RPS4X	P61088	UBE2N	Q9UNF0	PACSIN2
Q9NUM4	TMEM106B	Q6ZVX7	NCCRP1	O60512	B4GALT3	Q96PU5	NEDD4L
P62333	PSMC6	P11233	RALA	O43866	CD5L	P15169	CPN1
Q86Y82	STX12	P35542	SAA4	P19827-1	ITIH1	P10301	RRAS
Q7Z7G0	ABI3BP	Q15831-2	STK11	P30508	HLA-C
P26842	CD27	Q96J02	ITCH	P62879	GNB2
P01116-2	KRAS	P05413	FABP3	Q9NXU5	ARL15
O00754	MAN2B1	P04003	C4BPA	P08123	COL1A2
P05937	CALB1	O43240	KLK10	O60262	GNG7
Q8N335	GPD1L	P09936	UCHL1
P01112	HRAS	P05019-2	IGF1
P17050	NAGA	Q9H993	C6orf211;ARMT1
		Q6P1N0	CC2D1A
		Q9BWD1	ACAT2
		P50552	VASP
		P14735	IDE
		P04626-1	ERBB2
		Q96G03	PGM2
		Q16851	UGP2
		O15484	CAPN5
		Q86SF2	GALNT7
		O75955	FLOT1
		Q8WW52	FAM151A

### Sheet: Phosphoproteins
Supplementary Data 14. The list of all overlapping phosphoproteins in Supplementary Fig. 9b.
NMC and LRRK2 PD Overlap		iPD and LRRK2 PD Overlap		NMC and iPD Overlap		NMC, iPD, and LRRK2 PD Overlap
Accession	Gene_Symbol	Accession	Gene_Symbol	Accession	Gene_Symbol	Accession	Gene_Symbol
Q14764	MVP	O95500	CLDN14	O95980	RECK	P68104	EEF1A1
P09211	GSTP1	Q9Y6G9	DYNC1LI1	Q5T1M5	FKBP15	P09488-2	GSTM1
P35606	COPB2	P47712	PLA2G4A	Q96QT4	TRPM7	A8MQ03	C9orf169;CYSRT1
Q96CX2	KCTD12	Q99519	NEU1	P05452	CLEC3B	P62258-1	YWHAE
Q6IQ22	RAB12	Q15722	LTB4R	P01008	SERPINC1	Q9Y3E1	HDGFRP3;HDGFL3
		P05305	EDN1	Q8TD55	PLEKHO2	Q96FC7	PHYHIPL
		Q92954-1	PRG4	Q8N3F8	MICALL1	Q9Y5P4-1	COL4A3BP
		O00515	LAD1			Q92733	PRCC
		Q8IV56	PRR15			P30484	HLA-B
		P05455	SSB			O14639-2	ABLIM1
		P42167-2	TMPO			P35527	KRT9
		Q66K14-1	TBC1D9B			P23284	PPIB
		Q96NY7-1	CLIC6			P52566	ARHGDIB
		O95049-3	TJP3			Q9HCH5-1	SYTL2
		O60832-1	DKC1
		P13861-2	PRKAR2A
		Q13136	PPFIA1
		Q96RU3-2	FNBP1
		Q8TCT7	SPPL2B
