## Supplementary Data 16 for "Quantitative proteomics and phosphoproteomics of urinary extracellular vesicles define diagnostic biosignatures for Parkinson’s Disease"

### Sheet: PRM Inclusion List
Supplementary Data 16. PRM Inclusion List: The inclusion list uploaded to the PRM method in Q-Exactive HF-X mass spectrometer.
Mass [m/z]	Formula [M]	Formula type	Species	CS [z]	Polarity	Start [min]	End [min]	(N)CE	(N)CE type	MSX ID	Comment
471.543	EQAPHCICANGR	Peptide		3	Positive	19.56	29.56				A2M_EQAPHCICANGR_2xCarbamidomethyl [C6;C8]
515.938	LVHVEEPHTETVR	Peptide		3	Positive	28.12	38.12				A2M_LVHVEEPHTETVR_
558.806	QTVSWAVTPK	Peptide		2	Positive	43.29	53.29				A2M_QTVSWAVTPK_
539.954	TEVSSNHVLIYLDK	Peptide		3	Positive	51.95	61.95				A2M_TEVSSNHVLIYLDK_
574.814	QGIPFFGQVR	Peptide		2	Positive	66.67	76.67				A2M_QGIPFFGQVR_
518.204	CCAAADPHECYAK	Peptide		3	Positive	19.72	29.72				ALB_CCAAADPHECYAK_3xCarbamidomethyl [C1;C10];C2
492.748	TYETTLEK	Peptide		2	Positive	25.88	35.88				ALB_TYETTLEK_
722.325	YICENQDSISSK	Peptide		2	Positive	26.78	36.78				ALB_YICENQDSISSK_1xCarbamidomethyl [C3]
500.806	QTALVELVK	Peptide		2	Positive	50.64	60.64				ALB_QTALVELVK_
756.424	VPQVSTPTLVEVSR	Peptide		2	Positive	52.81	62.81				ALB_VPQVSTPTLVEVSR_
829.378	QNCELFEQLGEYK	Peptide		2	Positive	63.05	73.05				ALB_QNCELFEQLGEYK_1xCarbamidomethyl [C3]
548.287	IGFTGSTEVGK	Peptide		2	Positive	37.18	47.18				ALDH1L1_IGFTGSTEVGK_
499.288	GQALPDVVAK	Peptide		2	Positive	37.82	47.82				ALDH1L1_GQALPDVVAK_
727.885	LQAGTVFVNTYNK	Peptide		2	Positive	48.48	58.48				ALDH1L1_LQAGTVFVNTYNK_
504.928	EGHEVVGVFTVPDK	Peptide		3	Positive	50.19	60.19				ALDH1L1_EGHEVVGVFTVPDK_
555.285	TDVAAPFGGFK	Peptide		2	Positive	53.92	63.92				ALDH1L1_TDVAAPFGGFK_
769.935	GVVNVLPGSGSLVGQR	Peptide		2	Positive	57.27	67.27				ALDH1L1_GVVNVLPGSGSLVGQR_
535.935	LFVEDSIHDEFVR	Peptide		3	Positive	58.75	68.75				ALDH1L1_LFVEDSIHDEFVR_
639.819	FADGDLDAVLSR	Peptide		2	Positive	60.33	70.33				ALDH1L1_FADGDLDAVLSR_
475.771	FLFPEGIK	Peptide		2	Positive	62.47	72.47				ALDH1L1_FLFPEGIK_
682.346	DLGEAALNEYLR	Peptide		2	Positive	66.1	76.1				ALDH1L1_DLGEAALNEYLR_
681.337	ANEGTVGVSAATER	Peptide		2	Positive	26.28	36.28				ALPL_ANEGTVGVSAATER_
467.272	SVGIVTTTR	Peptide		2	Positive	27.83	37.83				ALPL_SVGIVTTTR_
454.766	FPFVALSK	Peptide		2	Positive	61.1	71.1				ALPL_FPFVALSK_
608.314	ATEHLSTLSEK	Peptide		2	Positive	22.83	32.83				APOA1_ATEHLSTLSEK_
651.328	THLAPYSDELR	Peptide		2	Positive	36.46	46.46				APOA1_THLAPYSDELR_
516.263	LSPLGEEMR	Peptide		2	Positive	41.06	51.06				APOA1_LSPLGEEMR_
626.814	VQPYLDDFQK	Peptide		2	Positive	48.65	58.65				APOA1_VQPYLDDFQK_
700.837	DYVSQFEGSALGK	Peptide		2	Positive	59.26	69.26				APOA1_DYVSQFEGSALGK_
806.896	LLDNWDSVTSTFSK	Peptide		2	Positive	68.09	78.09				APOA1_LLDNWDSVTSTFSK_
557.797	LEEQAQQIR	Peptide		2	Positive	22.71	32.71				APOE_LEEQAQQIR_
810.903	VQAAVGTSAAPVPSDNH	Peptide		2	Positive	31.63	41.63				APOE_VQAAVGTSAAPVPSDNH_
465.756	QWAGLVEK	Peptide		2	Positive	42.11	52.11				APOE_QWAGLVEK_
749.405	AATVGSLAGQPLQER	Peptide		2	Positive	42.87	52.87				APOE_AATVGSLAGQPLQER_
865.927	SELEEQLTPVAEETR	Peptide		2	Positive	49.35	59.35				APOE_SELEEQLTPVAEETR_
824.402	GEVQAMLGQSTEELR	Peptide		2	Positive	56.68	66.68				APOE_GEVQAMLGQSTEELR_
505.741	SLTSCLDSK	Peptide		2	Positive	30.69	40.69				APOM_SLTSCLDSK_1xCarbamidomethyl [C5]
550.299	AVIQHFQEK	Peptide		2	Positive	24.2	34.2				APP_AVIQHFQEK_
404.877	QQLVETHMAR	Peptide		3	Positive	25.83	35.83				APP_QQLVETHMAR_
638.957	YLETPGDENEHAHFQK	Peptide		3	Positive	30.03	40.03				APP_YLETPGDENEHAHFQK_
572.771	WYFDVTEGK	Peptide		2	Positive	60.44	70.44				APP_WYFDVTEGK_
645.309	STNLHDYGMLLPCGIDK	Peptide		3	Positive	61.86	71.86				APP_STNLHDYGMLLPCGIDK_1xCarbamidomethyl [C13]
447.914	ISRPPTSVGHYK	Peptide		3	Positive	23.32	33.32				B4GALT3_ISRPPTSVGHYK_
473.881	DQGPTFDYSHPR	Peptide		3	Positive	34.61	44.61				B4GALT3_DQGPTFDYSHPR_
629.289	VMSEFNNNFR	Peptide		2	Positive	43.49	53.49				CD63_VMSEFNNNFR_
447.733	IDDLFSGK	Peptide		2	Positive	44.21	54.21				CD81_IDDLFSGK_
751.686	QFYDQALQQAVVDDDANNAK	Peptide		3	Positive	58.69	68.69				CD81_QFYDQALQQAVVDDDANNAK_
526.288	DVLETFTVK	Peptide		2	Positive	56.67	66.67				CD9_DVLETFTVK_
441.909	LGVRPSQGGEAPR	Peptide		3	Positive	21.24	31.24				FN1_LGVRPSQGGEAPR_
539.781	QYNVGPSVSK	Peptide		2	Positive	26.6	36.6				FN1_QYNVGPSVSK_
772.408	EATIPGHLNSYTIK	Peptide		2	Positive	45.14	55.14				FN1_EATIPGHLNSYTIK_
731.4	VPGTSTSATLTGLTR	Peptide		2	Positive	45.56	55.56				FN1_VPGTSTSATLTGLTR_
815.439	VDVIPVNLPGEHGQR	Peptide		2	Positive	53.54	63.54				FN1_VDVIPVNLPGEHGQR_
646.839	DLQFVEVTDVK	Peptide		2	Positive	59.46	69.46				FN1_DLQFVEVTDVK_
797.409	VTDATETTITISWR	Peptide		2	Positive	59.53	69.53				FN1_VTDATETTITISWR_
957.005	SSPVVIDASTAIDAPSNLR	Peptide		2	Positive	59.71	69.71				FN1_SSPVVIDASTAIDAPSNLR_
568.803	AIIFFDPDAK	Peptide		2	Positive	66.61	76.61				HNF4A_AIIFFDPDAK_
479.92	EDSQRPGAHLTVK	Peptide		3	Positive	20.21	30.21				HNRNPA1_EDSQRPGAHLTVK_
525.233	DYFEQYGK	Peptide		2	Positive	41.64	51.64				HNRNPA1_DYFEQYGK_
834.396	GFYFNKPTGYGSSSR	Peptide		2	Positive	42.72	52.72				IGF1_GFYFNKPTGYGSSSR_
411.876	IQVWHEEHR	Peptide		3	Positive	26.05	36.05				MSN_IQVWHEEHR_
444.251	EALLQASR	Peptide		2	Positive	28.26	38.26				MSN_EALLQASR_
617.291	ESEAVEWQQK	Peptide		2	Positive	31.25	41.25				MSN_ESEAVEWQQK_
595.79	AQMVQEDLEK	Peptide		2	Positive	31.49	41.49				MSN_AQMVQEDLEK_
523.286	ALTSELANAR	Peptide		2	Positive	35.61	45.61				MSN_ALTSELANAR_
540.285	EDAVLEYLK	Peptide		2	Positive	58.82	68.82				MSN_EDAVLEYLK_
408.253	VTVAGLAGK	Peptide		2	Positive	33.2	43.2				PARK7_VTVAGLAGK_
437.754	DGLILTSR	Peptide		2	Positive	40.99	50.99				PARK7_DGLILTSR_
766.367	DVVICPDASLEDAK	Peptide		2	Positive	50.39	60.39				PARK7_DVVICPDASLEDAK_1xCarbamidomethyl [C5]
707.371	ILAGSADSEGVAAPR	Peptide		2	Positive	34.09	44.09				PCSK1N_ILAGSADSEGVAAPR_
586.307	GEAAGAVQELAR	Peptide		2	Positive	36.71	46.71				PCSK1N_GEAAGAVQELAR_
720.015	ISDLGVAEALHPFAADDTCR	Peptide		3	Positive	65.81	75.81				STK11_ISDLGVAEALHPFAADDTCR_1xCarbamidomethyl [C19]

### Sheet: PRM Result
Supplementary Data 16. PRM Result: The Skyline output of the PRM data after normalization to A2M.
Categories	Patient	A2M	ALB	ALDH1L1	ALPL	APOA1	APOE	APOM	APP	B4GALT3	CD63	CD81	CD9	FN1	HNF4A	HNRNPA1	IGF1	MSN	PARK7	PCSK1N	STK11
Control	1	0	6.64386	1.07724	-1.51046	6.85798	4.07039	-3.04692	0.823749	-4.62593	-4.13797	0.757023	3.26303	3.98185	-1.4112	-4.97937	-0.657445	1.9222	1.29278	-1.12658	-3.14561
	2	0	5.4822	1.34483	-0.0709665	6.17193	5.2891	-1.08009	1.77821	-2.74662	-0.378945	1.71809	3.8679	4.83794	-1.30757	-4.16101	-0.72738	2.5435	1.1375	0.713696	-2.51457
	3	0	3.83794	2.0036	-1.0862	5.50144	2.64386	-3.70651	-0.0543923	-6.25429	-4.01859	-0.518701	1.80735	2.94111	-4.29903	-4.37782	-2.8997	0.847997	-1	-2.07704	-3.17137
	4	0	7.40939	4.38543	0.895303	6.71425	6.65821	0.356144	3.10936	-2.07704	0.887525	2.33342	4.84298	6.18587	-1.16812	-3.1078	-0.373327	3.62059	2.41143	0.422233	-0.459973
	5	0	5.05745	3.25852	-1.45008	6.36457	4.46597	-4.5632	0.275007	-4.14305	-2.77596	-0.101598	2.55582	3.848	-4.02093	-4.88257	-1.82623	1.62761	0.124328	-0.302226	-3.42353
	6	0	3.71149	2.71149	-0.321928	4.39917	4.36457	-3.07097	1.70929	-3.92358	-0.426625	0.286881	2.38957	3.74416	-2.35107	-4.74855	-2.11404	1.76977	-0.452057	-0.915936	-2.64386
	7	0	5.08321	3.02857	-0.0603973	5.85798	4.3147	-2.05889	1.55582	-3.92139	-2.73697	1.38957	3.85798	4.59694	-1.83136	-4.07097	-0.212568	2.48543	1.42223	-0.0679388	-2.40354
	8	0	2.76341	2.40599	-0.894322	5.48543	4.01792	-4.46116	1.54597	-3.89111	-0.673463	0.0703893	2.65076	4.23266	-4.03268	-4.92577	-2.32916	1.69599	-1.75147	-0.380822	-2.8997
	9	0	5.92125	2.5656	-0.39973	7.18982	5.09592	-0.483985	2.10098	-3.27928	-1.92687	1.45418	4.1127	5.26679	-2.22432	-2.60823	-0.452057	2.27202	0.505891	0.464668	-2.06492
	10	0	5.18982	3.39232	1.66448	8.62571	4.94953	-1.88897	2.42223	-3.38534	0.632268	1.46467	2.51349	5.57592	-1.486	-1.93788	-3.79186	4.52356	0.275007	0.214125	-1.58641
	11	0	5.67807	5.55152	1.20789	6.59096	5.56072	-1.67116	2.50843	-1.8997	2.35332	1.926	4.78136	5.41954	-2.31473	-2.15843	0.201634	4.24031	1.38405	2.41684	-1.23786
NMC	12	0	7.01123	4.46597	1.25701	6.67243	5.45943	-0.833927	3.37851	-2.54793	-0.496142	2.5509	4.88264	6.39403	-1.28983	-2.2863	0.604071	4.21723	0.918386	1.34483	-0.392137
	13	0	5.47897	3.43296	0.0285691	6.31288	5.80735	0.137504	3.07553	-2.76611	2.31615	1.71809	3.53605	5.26303	-1.12343	-2.74662	-0.756331	3.26903	1.30451	0.669027	-1.28279
iPD	14	0	5.57592	0.941106	-3.87408	3.57289	2.65764	-3.82623	-1.79086	-6.36885	-4.59771	-0.498179	2.0036	2.35896	-3.96578	-4.70651	-5.07826	1.0072	-0.174621	-3.32482	-3.9105
	15	0	7.45943	5.49185	1.73985	6.67243	6.6279	-0.137648	2.99277	-1.6529	0.545968	3.70044	6.36282	6.46923	-0.394032	-2.13924	0.910733	4.23266	3.6893	1.83592	-0.405451
	16	0	5.73064	3.63227	0.641546	6.83289	5.45286	0.0426443	2.85599	-2.80591	-0.790859	2.57773	4.44626	5.8505	-0.91866	-2.52284	0.0840642	3.47249	0.956057	0.887525	-1.82113
	17	0	4.52356	3.8679	0.298658	7.19967	5.10434	0.910733	2.51602	-2.8997	-0.260152	1.81558	3.39232	5.07895	-1.79586	-2.6529	-0.746616	3.33628	0.0426443	-1.49411	-2.53116
	18	0	6.91886	5.04002	0.933573	6.76818	5.61471	-0.215915	2.67129	-2.87832	-0.710756	2.32481	3.76553	5.62644	-1.50635	-2.45799	0.641546	3.05658	2.23879	0.536053	-2.31473
	19	0	4.83794	2.67582	-0.101598	4.96809	4.44626	-0.148801	2.21723	-3.2109	0.226508	1.9222	3.53605	4.926	-0.641604	-2.94342	-1.34008	3.3505	1.20163	-1.486	-2.63487
	20	0	6.89482	4.79181	2.75489	7.43463	6.00225	1.34483	3.79701	-0.926865	0.594549	4.36457	6.51885	7.30378	-0.239566	-0.92139	1.53107	5.16993	3.47249	1.42223	0.695994
	21	0	8.17493	7.55459	3.41954	9.03892	8.20945	2.29278	5.22882	0.0143553	2.51854	4.62059	6.71425	8.99152	1.21412	-0.307573	0.641546	5.64097	3.3505	1.82375	0.85599
	22	0	7.90087	4.19377	0.367371	5.07039	5.24793	-0.932361	2.58737	-2.80591	-0.713119	2.03562	4.19377	5.51096	-0.988504	-3.83444	-1.77103	2.72247	2.13422	-0.270556	-1.27579
	23	0	6.20945	1.9855	-1.97143	3.54844	3.28244	-1.40736	0.536053	-4.58727	-1.54372	0.584962	3.03386	3.67807	-2.94342	-4.9703	-3.40202	1.65992	-0.526992	-2.5649	-2.59074
	24	0	5.05745	3.7866	-0.657445	5.56377	5.26679	-3.46594	3.13093	-2.8365	1.91456	1.24489	4.06178	5.07895	-1.67116	-3.33643	0.757023	2.9855	0.575312	0.555816	-1.59946
	25	0	3.72247	3.91648	0.367371	5.81506	5.85549	-1.82113	2.70266	-2.44222	0.0565835	1.46467	3.67807	5.10014	-3.04692	-2.6529	-2.67116	2.82782	0.163499	0.757023	-1.59946
	26	0	6.35579	4.22497	1.32193	6.56072	5.86542	-2.02327	3.49825	-1.75633	1.852	3.67807	5.12102	6.18388	0.0143553	-2.53116	-0.826233	4.40599	1.83188	-0.380822	-0.260152
	27	0	6.91886	5.55459	1.59932	7.18982	7.07682	-1.75147	4.1375	-1.54372	2.55336	2.848	4.86295	6.41785	-0.483985	-2.59946	-2.64386	3.71149	0.495695	1.32769	-0.367732
	28	0	7.53138	6.28725	3.51096	8.53916	8.60733	2.37851	5.9472	0.669027	3.21412	4.82782	6.74147	8.36194	2.26604	-0.295128	2.0321	5.8802	2.49057	3.14893	1.91839
	29	0	7.88264	4.04439	0.263034	6.60437	5.21335	-0.0262051	2.82782	-2.71786	1.79077	2.36177	4.91648	5.86047	-0.979942	-3.47554	-0.910502	3.01436	1.69599	-1.23786	-1.12343
	30	0	5.58195	4.89239	1.58496	8.54689	6.2854	0.298658	3.22188	-2.01159	1.61353	2.7866	4.79181	7.24793	-0.72261	-2.30757	0.201634	3.64386	-0.318326	1.65076	-1.4112
	31	0	7.53916	5.69209	2.24184	8.3443	7.33985	0.0565835	4.2555	-1.63487	4.07895	4.27798	6.02237	8.75489	1.32193	-0.915936	1.20789	5.71973	2.69599	1.9855	0.367371
	32	0	6.19771	6.35931	2.74416	8.51964	7.62205	-1.05589	4.7761	-1.45403	2.76977	3.31034	4.77083	6.54071	-0.641604	-1.74178	0.604071	4.94486	2.16992	2.17632	-0.37146
	33	0	7.39232	4.45286	1.15704	9.72622	6.40429	-1.17462	3.57289	-1.47393	1.90689	2.60881	4.35755	6.53294	1.5509	-1.82113	0.176323	4.26303	-0.388355	1.09761	-0.9771
LRRK2 PD	34	0	7.13955	4.01792	0.526069	5.03122	3.8679	-1.96016	1.9782	-4.00462	1.12433	1.73985	3.48543	6.75489	-1.16812	-2.8997	-2.8997	3.88753	1.12433	-2.26534	-2.30045
	35	0	6.17393	4.20945	0.250962	7.07682	3.70044	-0.610433	0.948601	-4.72166	-2.49818	1.09761	2.854	4.75489	-1.85204	-4.12281	-3.12029	2.68257	-0.50226	-1.50226	-3.96128
	36	0	5.06178	2.67129	-0.586406	9.40301	4.58496	-2.23786	1.32769	-4.2109	-1.0619	0.757023	2.53107	4.35755	-0.0923401	-4.77596	-5.37482	1.4489	-1.42663	-1.2109	-3.14561

### Sheet: Western Blot
Supplementary Data 16. Western Blot: The Western blot analysis of STK11, PCSK1N, and HNRNPA1 normalized to CD9.
Categories	STK11	PCSK1N	HNRNPA1
Control	0.14	40.02	3.64
Control	1.85	1	0.19
Control	0.65	58.21	1.85
Control	1.96	11.84	4.06
Control	2.15	1.08	2.19
Control	1.95	1	1.44
Control	0.41	5.21	1
Control	2.44	103.71	7.23
Control	2.51	11.47	2.68
Control	1.63	6.99	1.19
PD	1.76	35.14	4.82
PD	1.59	79.23	9.02
PD	1.29	48.84	5.54
PD	0.6	104.34	1.87
PD	2.61	32.54	3.19
PD	4.28	32.72	4.23
PD	3.92	83.41	12.98
PD	1.63	18.76	1.09
PD	4.58	206.43	22.98
PD	2.96	27.2	5.72
