## Supplementary Data 17 for "Quantitative proteomics and phosphoproteomics of urinary extracellular vesicles define diagnostic biosignatures for Parkinson’s Disease"

### Sheet: Western Blot Data
Supplementary Data 17. The western blot data analysis of CD9, total LRRK2, and pSer1292-LRRK2.
Categories	CD9_Normalization	LRRK2_Normalization	P_LRRK2_Normalization
Control	1.88323	0.190991	0.0518519
Control	0.830149	0.287387	0.00529101
Control	1.1104	0.044955	0.042328
Control	2.35322	0.0285612	0.00452489
Control	0.811456	0.0233094	1.57919
Control	0.719934	0.495169	0.0113379
Control	0.701812	1.05314	0.0113379
Control	0.45799	0.461353	0.0113379
Control	1.91139	0.583418	1.1746
Control	1.96519	0.232558	0.00793651
Control	3.32278	0.76406	0.568627
Control	2.54717	1.35117	0.984314
Control	0.25	0.441701	0.222353
Control	0.654088	0.241427	0.00392157
Control	2.27987	1.24829	0.337255
Control	1.33398	0.20781	0.00769231
Control	0.916505	0.405858	0.112308
Control	0.68932	0.369596	0.0507692
Control	4.22629	0.32795	0.373684
Control	0.932056	0.247557	0.354327
Control	1.95122	0.223127	0.0306748
NMC	1.27601	0.273874	0.0730159
NMC	2.61146	0.115315	0.0343915
NMC	8.18616	0.31223	2.70136
NMC	1.86392	0.800809	0.524603
NMC	0.936709	0.769464	1
NMC	1.78058	0.67643	0.463846
NMC	1.22136	0.34728	0.125385
NMC	0.252427	1.16179	1
NMC	3.87687	1.63975	0.301435
NMC	1.60399	0.308075	0.818182
NMC	0.966722	0.309317	0.755981
NMC	1.01394	1.26384	0.00480769
NMC	2.26481	1.93811	0.879808
iPD	1.46285	0.153153	0.0243386
iPD	0.774947	0.458559	0.00529101
iPD	1.85138	0.202703	0.00529101
iPD	1.13126	0.0641007	0.165158
iPD	1.90931	0.0899281	0.00316742
iPD	2.64916	0.0884892	0.124887
iPD	1.87589	0.0631655	0.00452489
iPD	2.24821	0.143885	0.710407
iPD	2.70181	1.20411	0.6678
iPD	0.85832	0.112802	0.0113379
iPD	2.1911	0.992754	0.128118
iPD	0.894563	0.927536	0.0566893
iPD	1.05931	0.32971	0.786848
iPD	1.30972	0.858696	2.05215
iPD	1.43987	0.305359	0.00793651
iPD	3.0443	0.406471	0.0277778
iPD	1.99684	0.646107	0.00793651
iPD	2.59434	0.599451	3.44314
iPD	3.36478	0.478738	0.159608
iPD	2.2956	1.04252	0.537255
iPD	1.74528	0.375857	0.00392157
iPD	3.51456	1.71548	0.0853846
iPD	1.38447	0.654114	0.00846154
iPD	1.73045	0.33913	0.0440191
iPD	2.81198	0.126708	1.29327
iPD	0.982578	0.17101	0.0697115
iPD	0.97561	2.00326	0.297596
iPD	4.09408	1.61889	2.58282
LRRK2 PD	1.39066	0.145946	0.265079
LRRK2 PD	2.20807	0.387387	0.00529101
LRRK2 PD	1.6778	0.0877698	0.273303
LRRK2 PD	0.789976	0.108633	2.93665
LRRK2 PD	2.33937	1.11353	1.00907
LRRK2 PD	0.810127	0.374115	0.00793651
LRRK2 PD	1.69304	0.59454	0.268254
LRRK2 PD	1.63522	0.771486	1.09524
LRRK2 PD	1.98113	2.68861	1.57647
LRRK2 PD	0.796117	1.32915	0.0969231
LRRK2 PD	3.72816	2.09205	0.992308
LRRK2 PD	2.27953	0.467081	0.483254
LRRK2 PD	0.920133	0.956522	0.00478469
LRRK2 PD	1.27953	0.652174	0.194737
LRRK2 PD	1.26456	1.51553	0.77512
LRRK2 PD	2.24626	0.340373	0.0435407
LRRK2 PD	2.05575	3.35505	0.453365
LRRK2 PD	1.79443	0.674267	0.625
LRRK2 PD	1.09408	0.470684	0.00480769
LRRK2 PD	0.60453	0.312704	0.212019
